# HIV-HBV Co-infections in Central India: Prevalence, Clearance Rates, and Long-term Outcomes from a Decade of Experience at a Tertiary Care Center

**DOI:** 10.1101/2023.10.05.23296399

**Authors:** Uppal Rashmi Kunkal, Nitu Mishra, Jyoti Tiwari, Talha Saad, Ashish Kumar Vyas, Amardeep Rai, Sumit K Rawat

**Affiliations:** Department of Microbiology, Bundelkhand Medical College Sagar, Madhya Pradesh, India; Department of Medicine, Bundelkhand Medical College Sagar, Madhya Pradesh, India; Department of Pulmonary Medicine, Bundelkhand Medical College Sagar, Madhya Pradesh, India; Dept. of Immunology, John C Martin centre for Liver Research, Kolkata, India

**Keywords:** HIV, Antiretroviral Therapies, Vaccines, HIV transmission, MSM

## Abstract

Two of the most infamous viruses, the Human immunodeficiency virus (HIV) and hepatitis B virus (HBV) have similar transmission routes. Consequently, some individuals might get co-infected with both viruses resulting in increased deaths and prolonged disease. Even among healthy (Non-immunocompromised) persons, chances of getting persistent HBV infection are 5-10%, however among persons harboring HIV, HBV the persistence rates might escalate up to 15 %. Such increased suffering might occur despite the longevity provided by starting highly active anti-retroviral therapy (HAART), which is the current standard treatment.

Our pioneering study, in our region aims to assess the prevalence of HIV-HBV co-infection, clearance rates of HBV, demographic characteristics of affected individuals, and long-term outcomes. By shedding light on these aspects, we hope to gain valuable insights into the impact of such co-infections and pave the way for better management and care of individuals facing this dual challenge.

We studied 1808 persons enrolled for HIV treatment from amongst 170,019 persons screened. Higher co-infection of HIV-HBV was observed in males as compared to females, with the age group of 31-40 years being most affected. The most common route of infection, was heterosexual contact accounting for 86% of cases, accounting for majority co-infections. Over the years, we noticed a decline in the number of HIV-HBV co-infected cases, with the nadir occurring in 2015. Seroprevalence of co-infections was 2.37%, but despite this observed low sero-prevalence HBV clearance was relatively poor among the co-infected, as only 4 (9.3%) able to clear the infection after initiation of HAART. Our study highlights that chances of HBV clearance among the co-infected are worse than that observed among otherwise heathy populations thus also highlighting the urgent need for universal HBV vaccination in all HIV-affected persons, underscoring the importance of providing special attention to them.
