## Supplement data for "HIV-HBV Co-infections in Central India: Prevalence, Clearance Rates, and Long-term Outcomes from a Decade of Experience at a Tertiary Care Center"

### Sheet: Sheet1
S No	Reg number	Sex	Age	CD4	Acquisition	SGPT	SGOT	Cret	TLC	Weight	viral load HIV	HCV	Platelet	Follow Up
1	1341	0	Teen	144	HS	29	24	0.55	3600	25		0	1.9
2	1047	0	Twentys	537	HS	55	44	0.8	4900	48		1	2.4
3	407	0	Thirtys	123	HS	33	36	1.3	5200	55		0
4	541	0	Fourtys	1086	HS	22	21	1.1	5300	51		0
5	781	0	Thirtys	216	MSM	32	30	1	4900	65		0
6	749	0	Twentys	346	HS	31	35	1.3	13600	62		0
7	1106	0	Thirtys	388	HS	30	29	1.2	4300	61		0
8	1115	0	Fourtys	540	HS	28	26	1.1	5600	59		0
9	1151	0	Fourtys	50	HS	32	30	1.1	5900	42		0
10	1205	0	Twentys	50	HS	21	24	0.9	8800	54		0
11	594	0	Fiftys	278	HS	22	20	0.9	5600	49		0
12	874	0	Thirtys	31	HS	45	42	0.7	7500	52		0	1.72
13	727	0	Fourtys	184	HS	86.5	96	0.8	11500	58		0	0.45
14	1094	0	Fourtys	98	HS	44	36	0.8	4800	40		0	1.5
15	355	0	Fiftys	406	HS	147	123	0.99	6800	55		0	1.06
16	1167	0	Twentys	596	HS	147	81	0.99	6800	30		0	1.06
17	419	0	Thirtys	244	HS	24	26	1.1	4800			0
18	220	0	Fiftys	308	HS	21.5	32.4	1.5	6900	54		0	1.6	Neg
19	401	0	Fourtys	152	MSM	24	26	1.1	4800	75		0	2.5
20	63	0	Thirtys	592	HS	97	84	0.8	6430	46		0	1.5
21	1119	0	Thirtys	343	HS	48	55	0.8	4600	35		0
22	366	0	Seventies		HS	45.9						0
23	698	0	Thirtys		HS							0
24	723	0	Thirtys		HS	38.4						0
25	812	0	Twentys		HS							0
26	905	0	Fourtys		HS							0
27	594	1	Fourtys	278	HS	83.1	68.2	0.7				0
28	375	1	Twentys	677	HS	51.4	28.6	1.2	11300	52		0	2.72	Neg
29	407	1	Thirtys	123	HS	40	38.5	0.79	4000	39		1	3.03	Neg
30	104	1	Fiftys	346	IV Abuse?	34	18	0.8	7200	35		0	2			CD4 Mean	321.2
31	144	1	Fourtys	244	HS	34	39	0.8	5800	39		0				CD4 sdev	246.555
32	347	1	Thirtys		HS	42.8						0
33	292	1	Twentys		HS	38.7						0
34	689	1	Fiftys		HS	44.3						0
35	744	1	Thirtys		HS	42.2						0
36	632	1	Teens		HS							0
37	233	1	Twentys		UKN							0
38	429	1	Thirtys		HS	36.5						0
39	577	1	Twentys		HS	38.6						0
40	366	1	Fourtys		HS	36.1						0
41	955	1	Twentys		HS							0
42	854	1	Twentys	390	HS	44.5	19.1	0.8	6800	64		0	2.2	Neg
43	1034	1	Tens	784	HS	35.2	27.1	0.83	6900	31		0	3.1
						29.7972

### Sheet: Sheet2
Male	Female	Male child	Female child	Trangender	Deaths	Compications	Off treatement	Currently Alive On Treatement
870	543	51	47	2	228		270	1015

### Sheet: Sheet3
	Mode of acquisition
Heterosexual	1428
MSM	20
Drug abuse	5
Unknown	61
Mother to child	1

### Sheet: Sheet4
Age and Sex distribution of study population
Male	Female	Transgender	Male children	Female Children
0.688	0.349	0.0011	0.035	0.027
Mode of transmission
Heterosexual	MSM	IV Drug injections	Unknown
39	2	1	1
Yearwise distribution of patients
	Male	Female	Transgender	Total
2010	20	14
2011	85	41	0
2012	77	47	0
2013	86	52	0
2014	104	68	0
2015	107	84	0
2016	135	75	0
2017	166	101	0
2018	126	79	2
2019	194	85	0
2020	26	34	0
	1126	680	2
Age at presentation	Total	HBV
0-10 yr	90	1
11-20 yr	127	2
21-30 yr	382	14
31-40 yr	553	12
41-50 yr	378	10
51-60 yr	120	3
61-70 yr	98	0
71-80 yr	14	1
81-90 yr	3	0
	1765	43
	HIV-HBV	HIV without HBV
0-10 yr	2.3	5
11-20 yr	4.6	7.1
21-30 yr	32.5	21.6
31-40 yr	27.9	31.3
41-50 yr	23.2	21.4
51-60 yr	6.9	6.7
61-70 yr	0	5.5
71-80 yr	2.3	0.7
81-90 yr	0	0.16
